# Pre-pregnancy primary care and accident and emergency interactions among interpreter-users versus non-interpreter-users: a retrospective cohort study

**DOI:** 10.1101/2025.07.03.25330826

**Authors:** Majel McGranahan, Nuria Sanchez Clemente, Lars Murdock, Baboucarr Njie, Yamina Boukari, Zach Welshman, Alexia Sampri, Oyinlola Oyebode, Felicity Boardman, Robert Aldridge, Neha Pathak, the CVD-COVID-UK/COVID-IMPACT Consortium

## Abstract

**Introduction:** Non-English-speaking migrant women face healthcare barriers, exacerbating maternal health inequalities. Primary care-based preconception interventions can reduce preconception risk factors but require engagement. We explored whether women interact with general practice (GP) and accident and emergency (A&E) in the year pre-pregnancy, differences between interpreter-users and non-interpreter-users, and changes over the COVID-19 pandemic.

**Methods:** English population-wide linked data including primary, secondary and maternity-care were used. Participants included women with estimated pregnancy start dates 1/3/2019-29/2/2024, aged 18-49.

Outcome measures were interactions with GP and A&E in the year pre-pregnancy (yes/no) according to interpreter-use. Outcomes were recorded according to pregnancy start date: 1/3/2019-29/2/2020 (pre-pregnancy-year pre-COVID-19-onset), 1/3/2020-28/2/2021 (pre-pregnancy-year overlapping with COVID-19-onset) or 1/3/2020-29/2/2024 (pre-pregnancy-year after COVID-19-onset). Logistic regression compared GP/A&E interaction pre-pregnancy among interpreter-users versus non-interpreter-users.

**Results:** Among 2,182,280 women, 61,140 (2.8%) used interpreters. Median age was 31.0 among interpreter-users and 30.9 among non-interpreter-users. 49.7% (n=30,370) of interpreter-users were in the most deprived quintile versus 22.7% (n=480,470) of non-interpreter-users, and 62.5% (n=38,150) were of ethnic minorities (excluding white minorities) versus 22.1% (n=468,530) of non-interpreter-users.

79.5% (n=48,625) of interpreter-users interacted with GP in the year pre-pregnancy, versus 85.0% (n=1,802,925) of non-interpreter-users. Interpreter-use was associated with lower adjusted odds (aOR) of GP interaction, including among women whose pre-pregnancy-ear was pre-COVID-19-onset (aOR 0.92 [95%CI 0.88-0.96]), overlapped with COVID-19-onset (aOR 0.76 [95%CI 0.73-0.79]) and post-COVID-19-onset (aOR 0.63 [95%CI 0.61-0.65]).

Adjusted odds of A&E interaction in the year pre-pregnancy were 0.96 (95%CI 0.95-0.98) lower among interpreter-users. Odds of A&E interactions did not change substantially during COVID-19.

**Conclusions:** GP interactions may improve preconception health. Ensuring interpreter-need is recorded at GP registration is important to ensure communication in appropriate languages. Widening inequalities in GP interactions suggest a proactive approach may be required.

**Key Messages:** Non-English-speaking women face healthcare barriers, and primary care-based preconception interventions can reduce preconception risk factors. However, previously, we did not know whether women using interpreters interact with GP or A&E differently from non-interpreter-users, and whether and how interactions with GP/A&E pre-pregnancy have changed since COVID-19. This research shows that most women interact with the GP at some point in the year pre-pregnancy, but fewer interpreter-users do so, and inequalities have increased since COVID-19 suggesting a more proactive approach to preconception health may be needed for this group. Most women do not interact with A&E in the year before getting pregnant. Therefore, clinicians in primary care are ideally placed to offer preconception health interventions but targeted interventions in multiple languages may be needed outside GP for those not accessing GP care before they get pregnant.
