## Supplementary File 2 for "Pre-pregnancy primary care and accident and emergency interactions among interpreter-users versus non-interpreter-users: a retrospective cohort study"

Code and description	Frequency
1000621000000104: Serum alkaline phosphatase level (observable entity)	611420
1000651000000109: Serum potassium level (observable entity)	690385
1000661000000107: Serum sodium level (observable entity)	694050
1000691000000101: Serum calcium level (observable entity)	284830
1000731000000107: Serum creatinine level (observable entity)	698890
1000821000000103: Serum albumin level (observable entity)	667960
1000851000000108: Plasma gamma-glutamyl transferase level (observable entity)	7420
1000861000000106: Serum gamma-glutamyl transferase level (observable entity)	93980
1000881000000102: Serum aspartate aminotransferase level (observable entity)	41995
1000971000000107: Urea and electrolytes level (observable entity)	388930
1001011000000107: Plasma creatinine level (observable entity)	15760
1003131000000101: Serum fasting glucose level (observable entity)	2665
1003141000000105: Plasma fasting glucose level (observable entity)	18495
1003301000000109: Urine albumin level (observable entity)	10950
1005671000000105: Serum cholesterol level (observable entity)	183330
1005681000000107: Serum high density lipoprotein cholesterol level (observable entity)	196510
1005691000000109: Serum triglycerides level (observable entity)	161745
1005711000000106: Glucose tolerance test (observable entity)	1425
1006191000000106: Serum non high density lipoprotein cholesterol level (observable entity)	128985
1006521000000102: Blood ionised calcium level (observable entity)	2850
1006631000000104: Random urine protein:creatinine ratio (observable entity)	1375
1008541000000105: Coronavirus ribonucleic acid detection assay (observable entity)	3485
1010251000000109: Urine microalbumin level (observable entity)	5910
1010581000000101: Plasma high density lipoprotein cholesterol level (observable entity)	3465
1010591000000104: Plasma low density lipoprotein cholesterol level (observable entity)	2810
1010601000000105: Plasma triglyceride level (observable entity)	2470
1010611000000107: Serum glucose level (observable entity)	10200
1010671000000102: Plasma glucose level (observable entity)	57265
1011481000000105: Estimated glomerular filtration rate using creatinine Chronic Kidney Disease Epidemiology Collaboration equation per 1.73 square metres (observable entity)	308600
1013041000000106: Plasma alkaline phosphatase level (observable entity)	15845
1013211000000103: Plasma alanine aminotransferase level (observable entity)	22200
1013231000000106: Serum ionised calcium level (observable entity)	1880
1013361000000105: Plasma albumin level (observable entity)	15845
1014211000000100: Hepatitis B surface antigen level (observable entity)	22185
1014501000000104: Calculated low density lipoprotein cholesterol level (observable entity)	21580
1015681000000109: Serum cholesterol/high density lipoprotein ratio (observable entity)	167075
1016851000000107: Thyroid function test (observable entity)	278750
1016961000000104: Serum free triiodothyronine level (observable entity)	16820
1016971000000106: Serum free T4 level (observable entity)	287190
1017161000000104: Plasma total cholesterol level (observable entity)	2475
1017381000000106: Plasma sodium level (observable entity)	16990
1017391000000108: Plasma calcium level (observable entity)	7985
1017401000000106: Plasma potassium level (observable entity)	17005
1018251000000107: Serum alanine aminotransferase level (observable entity)	613425
1020291000000106: Glomerular filtration rate calculated by abbreviated Modification of Diet in Renal Disease Study Group calculation (observable entity)	369925
1020451000000104: Cervical cytology test (observable entity)	333695
1022191000000100: Serum low density lipoprotein cholesterol level (observable entity)	110470
1022431000000105: Haemoglobin estimation (observable entity)	887220
1022791000000101: Serum thyroid stimulating hormone level (observable entity)	720335
1022801000000102: Plasma thyroid stimulating hormone level (observable entity)	17895
1022841000000104: Plasma free T4 level (observable entity)	6795
1023491000000104: Urine albumin:creatinine ratio (observable entity)	18830
1024701000000100: Ethnicity not stated (finding)	4340
1025301000000100: Referral to National Health Service Diabetes Prevention Programme declined (situation)	1875
1025321000000109: Referral to National Health Service Diabetes Prevention Programme (procedure)	3250
1027151000000105: Thyroid stimulating hormone level (observable entity)	2215
1028551000000102: Total cholesterol:high density lipoprotein ratio (observable entity)	15025
1030411000000101: Non high density lipoprotein cholesterol level (observable entity)	15550
103699006: Patient referral to dietitian (procedure)	2745
1037351000000105: First inactivated seasonal influenza vaccination given by pharmacist (situation)	1750
1049301000000100: Haemoglobin A1c level (diagnostic reference range) - International Federation of Clinical Chemistry and Laboratory Medicine standardised (observable entity)	10840
1049321000000109: Haemoglobin A1c level (monitoring ranges) - International Federation of Clinical Chemistry and Laboratory Medicine standardised (observable entity)	1680
10509002: Acute bronchitis (disorder)	1780
105542008: Teetotaller (life style)	69420
1066911000000100: Diabetes monitoring short message service text message first invitation (procedure)	1515
1082631000000102: Alcohol units consumed per day (observable entity)	3375
1082641000000106: Alcohol units consumed per week (observable entity)	48035
1083431000000109: Signposting to weight management service (procedure)	1635
1084381000000100: Signposting to smoking cessation service (procedure)	1880
1087441000000106: Smoking cessation programme declined (situation)	6370
1091811000000102: Diastolic arterial pressure (observable entity)	503655
1092421000000100: Care Programme Approach (regime/therapy)	2020
1098881000000103: Declined to give smoking status (situation)	2775
1109901000000102: Quality and Outcomes Framework - diagnostic spirometry service not available (situation)	970
1110841000000103: Quality and Outcomes Framework asthma quality indicator-related care invitation (procedure)	2790
111566002: Acquired hypothyroidism (disorder)	3400
1127441000000107: Medication review done by clinical pharmacist (situation)	10180
11687002: Gestational diabetes mellitus (disorder)	4160
11816003: Diet education (procedure)	53885
1239511000000100: Structured medication review (procedure)	7635
1240451000000106: Telephone consultation for suspected severe acute respiratory syndrome coronavirus 2 (procedure)	14275
1240581000000104: Severe acute respiratory syndrome coronavirus 2 detected (finding)	34895
1240591000000102: Severe acute respiratory syndrome coronavirus 2 not detected (finding)	420930
1240711000000104: Educated about severe acute respiratory syndrome coronavirus 2 infection (situation)	1485
1240721000000105: Advice given about severe acute respiratory syndrome coronavirus 2 infection (situation)	11080
1240731000000107: Advice given about severe acute respiratory syndrome coronavirus 2 by telephone (situation)	3285
1240751000000100: Coronavirus disease 19 caused by severe acute respiratory syndrome coronavirus 2 (disorder)	1830
1240761000000102: Suspected coronavirus disease 19 caused by severe acute respiratory syndrome coronavirus 2 (situation)	19415
12866006: Administration of vaccine product containing only Streptococcus pneumoniae antigen (procedure)	1270
1300721000000109: Coronavirus disease 19 caused by severe acute respiratory syndrome coronavirus 2 confirmed by laboratory test (situation)	13430
1321101000000103: Coronavirus disease 19 caused by severe acute respiratory syndrome coronavirus 2 excluded (situation)	1415
1321111000000101: Coronavirus disease 19 caused by severe acute respiratory syndrome coronavirus 2 excluded by laboratory test (situation)	8225
1321171000000106: Provision of advice, assessment or treatment limited due to coronavirus disease 19 caused by severe acute respiratory syndrome coronavirus 2 pandemic (situation)	391355
1321221000000103: Consultation via video conference not available (situation)	1115
1321541000000108: Severe acute respiratory syndrome coronavirus 2 immunoglobulin G detected (finding)	5540
1321571000000102: Severe acute respiratory syndrome coronavirus 2 immunoglobulin G not detected (finding)	6565
1321691000000102: Severe acute respiratory syndrome coronavirus 2 ribonucleic acid detection result unknown (finding)	30275
1321851000000109: Provision of advice, assessment or treatment delayed due to coronavirus disease 19 caused by severe acute respiratory syndrome coronavirus 2 pandemic (situation)	1420
1322781000000102: Severe acute respiratory syndrome coronavirus 2 antigen detection result positive (finding)	54850
1324581000000102: Severe acute respiratory syndrome coronavirus 2 ribonucleic acid not detected (finding)	658350
1324601000000106: Severe acute respiratory syndrome coronavirus 2 ribonucleic acid detected (finding)	110425
1324681000000101: Administration of first dose of severe acute respiratory syndrome coronavirus 2 vaccine (procedure)	326140
1324691000000104: Administration of second dose of severe acute respiratory syndrome coronavirus 2 vaccine (procedure)	306185
1324741000000101: Severe acute respiratory syndrome coronavirus 2 vaccination first dose declined (situation)	1390
1324811000000107: Severe acute respiratory syndrome coronavirus 2 immunisation course declined (situation)	5705
1325021000000106: Signposting to Your COVID Recovery (procedure)	995
1325161000000102: Post-COVID-19 syndrome (disorder)	1760
1325171000000109: Acute disease caused by severe acute respiratory syndrome coronavirus 2 infection (disorder)	3195
1325221000000101: Telehealth pulse oximetry monitoring not appropriate (finding)	1005
134388005: Monofilament foot sensation test (procedure)	1560
134395001: Diabetic retinopathy screening (procedure)	7950
1362591000000103: Immunisation course to maintain protection against severe acute respiratory syndrome coronavirus 2 (regime/therapy)	218585
1362651000000105: Severe acute respiratory syndrome coronavirus 2 protection maintenance course refused (situation)	1300
13746004: Bipolar disorder (disorder)	4370
15805002: Acute sinusitis (disorder)	15345
160573003: Alcohol intake (observable entity)	222390
160575005: Light drinker - 1-2u/day (finding)	4060
160579004: Stopped drinking alcohol (life style)	1795
160593006: Alcohol intake within recommended sensible limits (finding)	11775
160603005: Light cigarette smoker (1-9 cigs/day) (finding)	20185
160604004: Moderate cigarette smoker (10-19 cigs/day) (life style)	11795
160605003: Heavy cigarette smoker (20-39 cigs/day) (life style)	1985
160616005: Trying to give up smoking (finding)	4160
160617001: Stopped smoking (finding)	7745
160618006: Current non-smoker (finding)	27620
160619003: Rolls own cigarettes (finding)	4275
160625004: Date ceased smoking (observable entity)	2655
162660004: Asthma resolved (finding)	2645
162755006: On examination - height (finding)	2095
162763007: On examination - weight (finding)	2915
162863004: Body mass index index 25-29 - overweight (finding)	3640
162864005: Body mass index 30+ - obesity (finding)	7615
16298691000119102: Administration of vaccine product containing only Neisseria meningitidis serogroup A, C, W135 and Y capsular oligosaccharide conjugated antigens (procedure)	1715
163020007: On examination - blood pressure reading (finding)	657480
163025002: On examination - BP reading normal (finding)	1275
163034007: Standing blood pressure (observable entity)	3375
163035008: Sitting blood pressure (observable entity)	2620
163106002: On examination - right posterior tibial pulse present (finding)	6180
163108001: On examination - right dorsalis pedis present (finding)	6975
163118006: On examination - left posterior tibial pulse present (finding)	6175
163120009: On examination - left dorsalis pedis pulse present (finding)	6980
164734008: Fundoscopy normal (finding)	3915
164783007: Ambulatory blood pressure recording (procedure)	1825
165871000000103: Peak expiratory flow rate measured using EN 13826 device (observable entity)	2870
166121000000101: Care Programme Approach review (regime/therapy)	1495
166830008: Serum cholesterol raised (finding)	1230
168410007: Cervical smear - borderline changes (finding)	4765
168411006: Cervical smear - endocervical cells present (finding)	4780
168415002: Cervical smear - no inflammation (finding)	10420
168418000: Cervical smear - candida (finding)	2285
168436000: Cervical smear: colposcopy needed (context-dependent category)	7275
168749009: Mammography normal (finding)	1335
169565003: Pregnant - planned (finding)	1710
170337005: Pneumococcal vaccination given	2005
170431005: Administration of booster dose of vaccine product containing only Measles morbillivirus and Mumps orthorubulavirus and Rubella virus antigens (procedure)	8250
170433008: Administration of second dose of vaccine product containing only Measles morbillivirus and Mumps orthorubulavirus and Rubella virus antigens (procedure)	9460
170631002: Asthma disturbing sleep (finding)	3630
170632009: Asthma causing night waking (finding)	1455
170633004: Asthma disturbs sleep weekly (finding)	1355
170634005: Asthma disturbs sleep frequently (finding)	1690
170635006: Asthma not disturbing sleep (finding)	31825
170636007: Asthma never disturbs sleep (finding)	7320
170637003: Asthma limiting activities (finding)	4945
170638008: Asthma not limiting activities (finding)	43795
170655007: Asthma restricts exercise (finding)	1940
170656008: Asthma sometimes restricts exercise (finding)	7890
170658009: Asthma never restricts exercise (finding)	7625
170747006: Diabetic on insulin (finding)	2005
171054004: Pregnancy diet education (procedure)	1750
171055003: Pregnancy smoking education (procedure)	1205
171057006: Pregnancy alcohol education (procedure)	1335
171149006: Screening for malignant neoplasm of cervix (procedure)	32095
171155001: Ca cervix screening - up-to-date (finding)	3440
171160002: Ca cervix screening normal (finding)	9390
171161003: Ca cervix screening abnormal (finding)	1240
171434007: Health promotion (regime/therapy)	5630
17741008: Acute tonsillitis (disorder)	37260
182836005: Review of medication (procedure)	156825
183061003: Low fat diet education (procedure)	1445
183063000: Low salt diet education (procedure)	1045
183073003: Patient advised about exercise (context-dependent category)	24810
183519002: Referral to cardiology service (procedure)	6025
18491006: Peak expiratory flow rate (observable entity)	38955
185307008: Seen by optometrist (finding)	6300
185719002: Hypertension monitoring first letter (procedure)	1590
185734008: Asthma monitoring call third letter (procedure)	4200
185735009: Asthma monitoring call verbal invite (procedure)	1890
185756006: Diabetes monitoring first letter (procedure)	4065
185757002: Diabetes monitoring second letter (procedure)	1675
185903001: Needs influenza immunization (finding)	33405
191616006: Recurrent depression (disorder)	1905
195662009: Acute viral pharyngitis (disorder)	1385
195671000: Acute bacterial tonsillitis (disorder)	1725
195676005: Acute viral tonsillitis (disorder)	1055
195742007: Acute lower respiratory tract infection (disorder)	6545
195967001: Asthma (disorder)	58245
196381000000100: Depression resolved (finding)	1575
199351000000104: Declined referral to physical exercise programme (observable entity)	1175
199751000000100: Learning disabilities annual health assessment (procedure)	1710
2004005: Normal blood pressure (finding)	3915
200971000000100: Depression screening using questions (procedure)	11060
217082002: Accidental fall (event)	2350
219006: Current drinker (life style)	6165
223488008: Discussion about changes in lifestyle (procedure)	3120
225323000: Smoking cessation education (procedure)	304150
225324006: Smoking effects education (procedure)	4480
228274009: Lifetime non-drinker (finding)	1235
228276006: Occasional drinker (finding)	7585
228277002: Light drinker (finding)	1805
230056004: Cigarette consumption (observable entity)	26195
231504006: Mixed anxiety and depressive disorder (disorder)	129810
24184005: Increased blood pressure (finding)	2175
247951000000102: Requires a pneumococcal vaccination (finding)	1145
248333004: Standing height (observable entity)	486915
248551000000108: Mental health monitoring telephone invitation (procedure)	1030
251936000: Best ever peak expiratory flow rate (observable entity)	2745
251940009: Serial peak expiratory flow rate (observable entity)	4170
252991009: Cervical intraepithelial neoplasia grade III with severe dysplasia (disorder)	1720
266724001: Weight-reducing diet education (procedure)	1985
266917007: Trivial drinker - <1u/day (life style)	9010
266919005: Never smoked tobacco (finding)	661000
266920004: Trivial cigarette smoker (less than one cigarette/day) (finding)	4085
266921000: Ex-trivial cigarette smoker (<1/day) (life style)	2325
266922007: Ex-light cigarette smoker (1-9/day) (life style)	6845
266923002: Ex-moderate cigarette smoker (10-19/day) (life style)	3495
268543007: Ca cervix - screening done (finding)	75185
269958004: Not detected by smear of cervix (finding)	235855
269959007: Cervical smear - mild dyskaryosis (finding)	5920
269960002: Cervical smear - severe dyskaryosis (finding)	2230
269961003: Cervical smear - moderate dyskaryosis (finding)	1760
270442000: Asthma monitoring check done (finding)	9210
27113001: Body weight (observable entity)	763215
271398006: Weight steady (finding)	1045
271507006: Peak flow rate after bronchodilation (observable entity)	2215
271529005: Peak flow rate before bronchodilation (observable entity)	9625
275919002: Weight loss advised (situation)	6320
279321000000104: Diabetes type 2 review (regime/therapy)	975
281018007: Ex-cigarette smoker (life style)	7685
281078001: Education about alcohol consumption (procedure)	18180
281090004: Advice to exercise (procedure)	2275
281239006: Exacerbation of asthma (disorder)	5740
28127009: Social drinker (life style)	2760
281794004: Viral upper respiratory tract infection (disorder)	34195
285836003: Cervical intraepithelial neoplasia grade 1 (disorder)	5160
285838002: Cervical intraepithelial neoplasia grade 2 (disorder)	3230
301331008: Finding of body mass index (finding)	1000
30233002: Swallowing painful (finding)	1555
304507003: Exercise education (procedure)	30935
305721007: Seen by ophthalmologist (finding)	4895
306591000000103: Diabetes structured education programme declined (situation)	1615
308079002: On examination - Vibration sense of right foot normal (finding)	2260
308081000: On examination - Vibration sense of left foot normal (context-dependent category)	2270
308081000000105: Measles mumps and rubella vaccination - first dose (procedure)	1300
308471005: Referral to cardiologist (procedure)	1705
310252000: Body mass index less than 20 (finding)	1225
310429001: Smoking monitoring invitation (procedure)	13705
310495003: Mild depression (disorder)	1075
310496002: Moderate depression (disorder)	2035
310578008: Pneumococcal vaccination given (finding)	2515
312453004: Asthma - currently active (finding)	7045
313204009: Lifestyle education (procedure)	23920
313276007: Peak expiratory flow rate before bronchodilation (observable entity)	1380
313340009: Seen in diabetic eye clinic (finding)	2855
3135009: Otitis externa (disorder)	31030
314449000: Average 24 hour systolic blood pressure (observable entity)	1115
314462001: Average 24 hour diastolic blood pressure (observable entity)	1110
314530002: Medication review done (situation)	171935
315015006: Referral to rapid access chest pain clinic (procedure)	970
315232003: Referral to stop-smoking clinic (procedure)	2635
315594003: Interpreter needed (finding)	5225
315595002: Interpreter not needed (finding)	25615
315642008: Influenza-like symptoms (finding)	1390
32398004: Bronchitis (disorder)	1375
34680411000001107: Quadrivalent vaccine (split virion, inactivated) suspension for injection 0.5ml pre-filled syringes (sanofi pasteur MSD Ltd) (product)	1960
35489007: Depressive disorder (disorder)	76945
35919005: Pervasive developmental disorder (disorder)	1025
363746003: Acute pharyngitis (disorder)	3755
366371000000105: Brief intervention for excessive alcohol consumption completed (situation)	3100
367011000000100: Diabetic foot screen (regime/therapy)	1015
36971009: Sinusitis (disorder)	16725
370202007: Asthma causes daytime symptoms 1 to 2 times per month (finding)	13225
370203002: Asthma causes daytime symptoms 1 to 2 times per week (finding)	13820
370204008: Asthma causes daytime symptoms most days (finding)	12525
370205009: Asthma causes night symptoms 1 to 2 times per month (finding)	4975
370208006: Asthma never causes daytime symptoms (finding)	28500
370218001: Mild asthma (finding)	1755
373899003: Asthma daytime symptoms (finding)	7405
375031000000109: Brief intervention for physical activity completed (situation)	8950
38341003: Raised blood pressure (disorder)	2590
38598009: Administration of vaccine product containing only Measles morbillivirus and Mumps orthorubulavirus and Rubella virus antigens (procedure)	6610
385991005: Wellness promotion (regime/therapy)	1195
390791001: Referral for echocardiography (procedure)	1640
390850007: O/E - no right diabetic retinopathy (context-dependent category)	2925
390852004: Digital retinal screening (procedure)	2200
390853009: O/E - no left diabetic retinopathy (context-dependent category)	2915
390856001: Seen by retinal screener (finding)	2320
390877003: Step up change in asthma management plan (regime/therapy)	3660
390888009: O/E - left foot pulses present (context-dependent category)	1850
390889001: On examination - right foot pulses present (finding)	1830
390892002: Meningitis ACW & Y vaccination (procedure)	1915
390921001: Absent from work or school due to asthma (finding)	3725
390931008: 10g monofilament sensation present (context-dependent category)	1895
391120009: Medical Research Council Dyspnoea scale grade 1 (finding)	1150
391148009: Human papillomavirus test negative (finding)	115565
394669009: 10g monofilament sensation R foot normal (finding)	9930
394670005: 10g monofilament sensation L foot normal (finding)	9940
394671009: O/E - Right diabetic foot at low risk (finding)	13400
394675000: O/E - Left diabetic foot at low risk (finding)	13365
394700004: Asthma annual review (regime/therapy)	85255
394701000: Asthma follow-up (regime/therapy)	7135
394720003: Asthma medication review (procedure)	21570
394871007: Thinking about stopping smoking (finding)	3235
394872000: Ready to stop smoking (finding)	1570
394873005: Not interested in stopping smoking (finding)	4640
395022009: Asthma night-time symptoms (finding)	1715
395700008: Referral to smoking cessation advisor (procedure)	3365
396331005: Celiac disease (disorder)	2495
40055000: Chronic sinusitis (disorder)	2465
400974009: Standing systolic blood pressure (observable entity)	3060
400975005: Standing diastolic blood pressure (observable entity)	2920
401004000: Peak expiratory flow rate monitoring (regime/therapy)	1395
401068004: Seen by smoking cessation advisor (finding)	3175
401086001: Pneumococcal vaccination declined (situation)	1685
401163005: Percentage of best ever peak expiratory flow rate (observable entity)	1235
401182001: Asthma monitoring by nurse (regime/therapy)	15740
401183006: Asthma monitoring by doctor (regime/therapy)	3740
401191002: Diabetic foot examination (regime/therapy)	2100
401201003: Cigarette pack-years (observable entity)	1380
401319005: Hospital Anxiety and Depression scale: anxiety score (observable entity)	1825
401320004: HAD scale: depression score (observable entity)	1775
405737000: Pharyngitis (disorder)	6500
40701008: Echocardiography (procedure)	4055
40739000: Dysphagia (disorder)	1585
407554009: Sitting systolic blood pressure (observable entity)	8335
407555005: Sitting diastolic blood pressure (observable entity)	8155
407569005: Patient on maximal tolerated therapy for diabetes (finding)	1375
408289007: Refer to weight management programme (procedure)	4355
408393003: Under care of retinal screener (finding)	1350
408409007: O/E - right eye background diabetic retinopathy (disorder)	1675
408410002: O/E - left eye background diabetic retinopathy (disorder)	1710
408512008: Body mass index 40+ - severely obese (finding)	2050
408947007: Alcohol abuse prevention education (procedure)	10655
40930008: Hypothyroidism (disorder)	19945
410200000: Weight control education (procedure)	4565
412715009: Cervical smear transformation zone cells present (finding)	20240
412768003: Body mass index 20-24 - normal (finding)	4135
413153004: Blood pressure recorded by patient at home (procedure)	4070
413605002: Average home diastolic blood pressure (observable entity)	5040
413606001: Average home systolic blood pressure (observable entity)	5040
413812009: Cervical smear not indicated (context-dependent category)	3150
413972000: Depression annual review (finding)	2710
413973005: Depression interim review (finding)	83135
413974004: Depression medication review (procedure)	26525
414668005: Mental health monitoring first letter (procedure)	2145
414669002: Mental health monitoring invitation (procedure)	1100
414891006: On examination - left dorsalis pedis pulse normal (finding)	1825
414893009: O/E - left eye no maculopathy (context-dependent category)	2795
414896001: O/E - Left posterior tibial pulse normal (finding)	1630
414907000: On examination - right dorsalis pedis pulse normal (finding)	1820
414909002: On examination - right eye no maculopathy (situation)	2830
414912004: O/E - right posterior tibial pulse normal (finding)	1635
415261001: Referral for spirometry (procedure)	1955
415270003: Referral to diabetes structured education programme (procedure)	2085
416974006: Referred for exercise programme (finding)	1075
417036008: Liquid based cervical cytology screening (procedure)	316070
44054006: Diabetes mellitus type 2 (disorder)	13000
443280005: Alcohol use disorders identification test score (observable entity)	28060
443288003: Lifestyle education regarding diet (procedure)	8365
445455005: Generalized anxiety disorder 7 item score (observable entity)	45590
450320001: Edinburgh postnatal depression scale score (observable entity)	5090
46635009: Diabetes mellitus type 1 (disorder)	8255
473391009: Asthma never causes night symptoms (situation)	14335
50417007: Lower respiratory tract infection (disorder)	41370
505281000000106: Referral to National Health Service stop smoking service (procedure)	1285
506171000000109: Referral to weight management service declined (situation)	3630
506491000000102: Brief intervention for smoking cessation (procedure)	2000
527151000000107: Smoking cessation advice declined (situation)	13485
54150009: Upper respiratory infection (disorder)	34630
54398005: Acute upper respiratory infection (disorder)	1440
54823002: Subclinical hypothyroidism (disorder)	4365
571591000119106: Administration of vaccine product containing only live attenuated Measles morbillivirus and Mumps orthorubulavirus and Rubella virus antigens (procedure)	1720
571631000119106: Administration of pneumococcal polysaccharide 23 valent vaccine (procedure)	1505
59621000: Essential hypertension (disorder)	8105
60621009: Body mass index (observable entity)	702410
65363002: Otitis media (disorder)	15250
65568007: Cigarette smoker (finding)	71310
6655004: Acute laryngitis (disorder)	1970
688232241000119100: Disease caused by Severe acute respiratory syndrome coronavirus 2 absent (situation)	1585
69322001: Psychotic disorder (disorder)	1100
698471002: Patient advised about weight management (situation)	12120
69896004: Rheumatoid arthritis (disorder)	2345
699826006: Lifestyle education regarding risk of diabetes (procedure)	985
700217006: Suspected coronavirus infection (situation)	1080
700399008: Cervical smear - borderline change in squamous cells (finding)	3445
705072004: Diabetes monitoring invitation by short message service text messaging (procedure)	2960
708038006: Acute exacerbation of asthma (disorder)	6285
711382009: Unable to perform spirometry (finding)	1065
713636003: Frailty Index score (observable entity)	11290
715831000000109: Excepted from depression quality indicators - informed dissent (finding)	980
716031000000106: Excepted from diabetes quality indicators - informed dissent (finding)	1055
716491000000100: Excepted from asthma quality indicators - informed dissent (finding)	5030
717211000000107: Depression monitoring first letter (procedure)	1340
718087004: QRISK2 cardiovascular disease 10 year risk score (observable entity)	47105
719326006: Medication review done by pharmacy technician (situation)	2010
719328007: Medication review done by doctor (situation)	4075
719329004: Medication review done by pharmacist (situation)	11880
719478008: Medication review done by nurse (situation)	1720
720006006: Cancer care review (procedure)	1335
720433000: Patient Health Questionnaire Nine Item score (observable entity)	63260
72313002: Systolic arterial pressure (observable entity)	503965
73211009: Diabetes mellitus (disorder)	1360
736595007: Screening for malignant neoplasm of cervix declined (situation)	10805
75367002: Blood pressure (observable entity)	2685
754061000000100: Asthma review using Royal College of Physicians three questions (regime/therapy)	3685
754121000000107: Type II diabetic dietary review (regime/therapy)	1300
755741000000100: Declined consent for follow-up by smoking cessation team (finding)	1025
762227003: Provision of advice about aerobic exercise (procedure)	1310
763244005: QRISK cardiovascular disease 10 year risk calculator score (observable entity)	1260
763256006: Alcohol Use Disorders Identification Test - Consumption score (observable entity)	142665
763726001: Refusal by patient to provide information about ethnic group (situation)	2815
767357000: Sampling of cervix for Papanicolaou smear done (situation)	367665
767641000000109: Referral for smoking cessation service offered (finding)	7765
767661000000105: Referral to weight management service offered (finding)	4130
767906009: Post bronchodilator spirometry (procedure)	1540
77176002: Smoker (life style)	152305
771901000000100: Asthma causes night time symptoms 1 to 2 times per week (finding)	5095
771941000000102: Asthma causes symptoms most nights (finding)	3305
771981000000105: Asthma limits activities 1 to 2 times per month (finding)	3445
772011000000107: Asthma limits activities 1 to 2 times per week (finding)	3490
772051000000106: Asthma limits activities most days (finding)	2345
77386006: Pregnancy (finding)	140055
777671000000105: Lower risk alcohol drinking (finding)	13460
792491000000100: Assessment using Whooley depression screen (procedure)	20975
80274001: Glomerular filtration rate (observable entity)	16040
803351000000106: Whooley depression screen score (observable entity)	1605
819361000000109: Weight management programme offered (situation)	3365
822591000000108: Smoking cessation drug therapy declined (situation)	3090
82272006: Common cold (disorder)	2515
822851000000102: Seasonal influenza vaccination (procedure)	46460
822931000000100: Seasonal influenza vaccination declined (situation)	46440
822971000000103: Seasonal influenza vaccination not indicated (situation)	1775
8392000: Non-smoker (finding)	47095
840539006: Disease caused by Severe acute respiratory syndrome coronavirus 2 (disorder)	13960
840544004: Suspected disease caused by Severe acute respiratory coronavirus 2 (situation)	9510
847261000000104: Rheumatoid arthritis annual review (regime/therapy)	2950
84757009: Epilepsy (disorder)	4250
850991000000104: Triglyceride level (observable entity)	1095
8517006: Ex-smoker (life style)	168305
857971000000104: Estimated glomerular filtration rate using Chronic Kidney Disease Epidemiology Collaboration formula (observable entity)	1000
858301000000107: Pre-diabetes (disorder)	4690
866421000000100: International normalised ratio time in therapeutic range expressed as percentage (observable entity)	1770
867851000000109: Agreeing on mental health care plan (procedure)	5580
867871000000100: Review of mental health care plan (procedure)	5470
868491000000103: No consent for seasonal influenza vaccination (finding)	3280
86981007: Infective otitis externa (disorder)	2500
870661000000100: Polypharmacy medication review (procedure)	975
871641000000105: Referral to smoking cessation service declined (situation)	4555
871661000000106: Referral to smoking cessation service (procedure)	2425
871711000000103: Social prescribing declined (situation)	1350
871731000000106: Referral to social prescribing service (procedure)	19335
871874000: Administration of vaccine product containing only Neisseria meningitidis serogroup A, C, W135 and Y antigens (procedure)	1445
87414006: Reactive depression (situational) (disorder)	1470
880941000000101: Cervical smear - low grade dyskaryosis (finding)	8350
88551000000109: Medication review with patient (procedure)	83075
887481000000104: Cervical smear - high grade dyskaryosis (moderate) (finding)	1450
887501000000108: Cervical smear - high grade dyskaryosis (severe) (finding)	2260
888091000000108: Cervical smear - human papillomavirus negative (finding)	120580
892281000000101: Referral to healthy lifestyle programme (procedure)	1320
897148007: Alcoholic beverage intake (observable entity)	51880
90176007: Tonsillitis (disorder)	36660
908521000000105: Anxiety screening using questions (procedure)	3750
921361000000105: Healthy lifestyle programme offered (situation)	1445
925791000000100: Mild frailty (finding)	1120
928451000000107: Asthma monitoring invitation short message service text message (procedure)	40725
935051000000108: Serum adjusted calcium concentration (observable entity)	237940
935201000000104: Plasma adjusted calcium concentration (observable entity)	8270
955651000000100: Seasonal influenza vaccination given by other healthcare provider (situation)	37030
955691000000108: Seasonal influenza vaccination given by pharmacist (situation)	35990
957671000000103: First meningitis ACW and Y vaccination (procedure)	2070
957791000000106: Meningitis ACW and Y vaccination declined (situation)	1165
95891005: Influenza-like illness (finding)	5855
959401000000101: Asthma monitoring short message service text message first invitation (procedure)	13645
959421000000105: Asthma monitoring short message service text message second invitation (procedure)	5910
959441000000103: Asthma monitoring short message service text message third invitation (procedure)	1580
961831000000100: Medication review done by medicines management pharmacist (situation)	1220
968191000000100: Estimated creatinine clearance using Cockcroft-Gault formula (observable entity)	1560
985151000000100: Administration of first inactivated seasonal influenza vaccination (procedure)	62540
994351000000103: Serum total cholesterol level (observable entity)	24725
994621000000103: Urine microalbumin profile (observable entity)	2240
996231000000108: Glomerular filtration rate calculated by abbreviated Modification of Diet in Renal Disease Study Group calculation adjusted for African American origin (observable entity)	11860
997561000000103: Plasma total bilirubin level (observable entity)	14855
997591000000109: Serum total bilirubin level (observable entity)	444260
997611000000101: Total alkaline phosphatase level (observable entity)	45310
997671000000106: Blood glucose level (observable entity)	9065
997681000000108: Fasting blood glucose level (observable entity)	2195
998341000000105: Calcium adjusted level (observable entity)	44425
999691000000104: Serum bilirubin level (observable entity)	182295
999791000000106: Haemoglobin A1c level - International Federation of Clinical Chemistry and Laboratory Medicine standardised (observable entity)	484915
null	12940
Other	285045
